# Blood biomarker changes and relationships after low dose oral ketamine treatment for post-traumatic stress disorder (PTSD)

**DOI:** 10.1101/2025.03.02.25323193

**Authors:** Bonnie L. Quigley, Emerald Orr, Sophie Kafka, Maryam Hajishafiee, Ana P. Bouças, Nathan Wellington, Megan Dutton, Monique Jones, Fiona Randall, Jim Lagopoulos, Adem T. Can, Daniel F. Hermens

## Abstract

Ketamine has been investigated as a treatment alternative for PTSD for the last 20 years, yet there have been virtually no reports of biological changes or biomarker characterisation related to treatment. To address this significant gap, this study analysed blood samples from 25 participants with PTSD who took part in an open-label 6-week trial of low dose oral ketamine treatment. Serum and plasma samples were quantified before and after ketamine treatment for brain-derived neurotrophic factor (BDNF), vascular endothelial growth factor A (VEGF-A), serotonin, FK506 binding protein 51 (FKBP51) and a panel of cytokines (interleukin (IL)-1β, IL-2, IL-4, IL-6, IL-12p70, IL-17A and tumour necrosis factor alpha (TNFα)). Analysis of BDNF and VEGF-A levels detected a significant positive correlation between the two biomarkers and a small but statistically significant decrease in both measures after ketamine treatment. This novel finding reinforces evidence that ketamine’s effects may rely on a reciprocal interaction between BDNF and VEGF-A, offering potential insights into a biological mechanism underpinning PTSD symptom reduction. Additionally, the analysis of FKBP51 and serotonin revealed novel relationships between these biomarkers and clinical scales, before and after ketamine treatment. Finally, significant changes or relationships involving the immune cytokines were not detected, possibly because half the participants presented with low-grade inflammation while the other half did not. This study represents the first comprehensive analysis of blood biomarkers before and after ketamine treatment for PTSD and reveals important biological changes and relationships related to this treatment.
