## Supplemental Tables 1 & 2 for "Blood biomarker changes and relationships after low dose oral ketamine treatment for post-traumatic stress disorder (PTSD)"

### Sheet: Sup Table 1
Supplementary Table 1. Immune markers define high and low inflammatory groups
Marker (pg/ml)	Pre-treatment high inflammatory group	Pre-treatment low inflammatory group	Wilcoxon rank sum test*	Post-treatment high inflammatory group	Post-treatment low inflammatory group	Wilcoxon rank sum test *	Follow-up 1 week high inflammatory group	Follow-up 1 week low inflammatory group	Wilcoxon rank sum test *	Follow-up 1 month high inflammatory group	Follow-up 1 month low inflammatory group	Wilcoxon rank sum test*
	(n=12)	(n=13)		(n=8)	(n=11)		(n=12)	(n=12)		(n=11)	(n=12)
BDNF	309.86 ± 435.37	216.56 ± 252.24	W = 80, p = 0.936	180.42 ± 295.16	164.04 ± 174.67	W = 42, p = 0.968	237.84 ± 294.06	201.76 ± 289.16	W = 73, p = 0.977	180.54 ± 205.16	193.33 ± 209.72	W = 61, p = 0.786
VEGF-A	340.09 ± 165.28	308.41 ± 346.54	W = 110, p = 0.103	309.11 ± 169.58	309.70 ± 266.50	W = 45, p = 0.968	296.29 ± 156.36	295.14 ± 345.50	W = 90, p = 0.377	278.24 ± 140.81	324.94 ± 406.80	W = 80, p = 0.447
Serotonin	66.66 ± 47.05	111.46 ± 90.93	W = 59, p = 0.347	77.38 ± 54.63	125.27 ± 132.07	W = 41, p = 0.968	66.64 ± 44.37	109.69 ± 109.73	W = 57, p = 0.659	63.49 ± 49.90	132.18 ± 91.72	W = 32, p = 0.106
FKBP51	45.26 ± 86.58	2.20 ± 4.54	W = 102, p = 0.035	21.13 ± 42.99	3.23 ± 6.36	W = 43.5, p = 0.552	35.18 ± 65.96	1.99 ± 2.89	W = 75, p = 0.263	37.84 ± 67.97	0.98 ± 1.42	W = 82.5, p = 0.020
IL-1β	2.83 ± 0.69	1.15 ± 1.27	W = 116, p = 0.003	3.81 ± 1.99	1.16 ± 0.72	W = 81, p = 0.008	4.55 ± 2.30	1.26 ± 1.00	W = 137, p < 0.001	3.99 ± 1.69	1.52 ± 0.92	W = 123, p = 0.001
IL-2	4.08 ± 3.92	0.83 ± 0.54	W = 127, p = 0.001	5.68 ± 5.38	1.34 ± 1.24	W = 76, p = 0.019	6.57 ± 3.37	1.45 ± 1.37	W = 140, p < 0.001	6.42 ± 3.54	1.76 ± 1.41	W = 128, p = 0.001
IL-4	2.88 ± 0.85	1.17 ± 0.68	W = 122, p = 0.002	3.18 ± 1.24	1.26 ± 0.95	W = 80, p = 0.011	4.93 ± 2.34	1.39 ± 1.04	W = 137, p = 0.001	4.12 ± 1.76	1.87 ± 0.96	W = 121, p = 0.001
IL-6	5.70 ± 8.13	2.70 ± 4.79	W = 106, p = 0.019	8.38 ± 12.66	1.88 ± 1.12	W = 67, p = 0.115	6.93 ± 9.41	1.90 ± 1.07	W = 117, p = 0.019	9.33 ± 16.65	2.58 ± 1.74	W = 95, p = 0.115
IL-12p70	9.84 ± 3.28	3.91 ± 4.25	W = 118, p = 0.003	7.24 ± 3.26	2.74 ± 1.69	W = 81, p = 0.008	9.97 ± 6.57	2.96 ± 2.15	W = 134, p < 0.001	8.38 ± 3.72	3.69 ± 1.81	W = 120, p = 0.002
IL-17A	1.36 ± 0.58	0.36 ± 0.30	W = 122, p = 0.002	1.07 ± 0.78	0.27 ± 0.26	W = 75.5, p = 0.019	1.66 ± 1.22	0.34 ± 0.42	W = 134, p = 0.001	1.32 ± 0.73	0.47 ± 0.28	W = 124, p = 0.001
TNFα	4.25 ± 1.39	2.37 ± 5.45	W = 118, p = 0.003	4.85 ± 2.32	1.16 ± 1.21	W = 81, p = 0.010	5.22 ± 2.63	0.99 ± 1.13	W = 138, p < 0.001	4.40 ± 2.32	1.14 ± 1.01	W = 123, p = 0.001
*also known as Mann-Whitney test, Mann-Whitney U test, Wilcoxon-Mann-Whitney test and two-sample Wilcoxon test). Values given as mean ± standard deviation. P-values adjusted for multiple comparisons using BH false discovery rate, with significant differences by inflammatory group in bold and shaded.

### Sheet: Sup Table 2
Supplementary Table 2. Correlations between and within blood biomarkers and clinical scales
		Pre-treatment			Post-treatment			Follow-up 1 week			Follow-up 1 month
Marker 1	Marker 2	Spearman rho correlation coefficient	p-value	adjusted p-value	Spearman rho correlation coefficient	p-value	adjusted p-value	Spearman rho correlation coefficient	p-value	adjusted p-value	Spearman rho correlation coefficient	p-value	adjusted p-value
BDNF	VEGF-A	0.414615	0.0393274	0.159276	0.691228	0.0010471	0.00571144	0.478261	0.0180806	0.0619907	0.472332	0.0228586	0.0857199
BDNF	Serotonin	-0.269231	0.193114	0.408097	-0.0754386	0.758887	0.901368	-0.0988142	0.653742	0.69424	-0.185771	0.407828	0.679714
VEGF-A	Serotonin	-0.119231	0.570263	0.789657	-0.1	0.683772	0.863712	-0.172925	0.430087	0.543268	-0.242236	0.277415	0.549544
BDNF	FKBP51	-0.103667	0.637844	0.810717	-0.186764	0.472913	0.72295	-0.112453	0.627453	0.672272	-0.288974	0.216574	0.490356
VEGF-A	FKBP51	-0.106159	0.629738	0.807966	-0.185511	0.475942	0.72295	-0.13759	0.552013	0.636429	-0.215177	0.362256	0.630011
Serotonin	FKBP51	-0.421646	0.0450776	0.165691	-0.508901	0.0369575	0.140178	-0.351912	0.117713	0.239417	-0.224498	0.341319	0.602327
BDNF	IL1b	0.131286	0.550435	0.789657	-0.447368	0.0547893	0.197162	-0.367826	0.0769989	0.188569	-0.0672103	0.760596	0.869327
VEGF-A	IL1b	0.263563	0.224311	0.448623	-0.373684	0.115028	0.353932	0.197391	0.355208	0.484374	-0.141339	0.520042	0.764657
Serotonin	IL1b	-0.111469	0.612605	0.801099	0.0754386	0.758887	0.901368	-0.159091	0.468414	0.579481	-0.413443	0.0557985	0.173005
FKBP51	IL1b	0.33284	0.120697	0.328295	0.0651795	0.80372	0.901368	0.247397	0.279602	0.430157	0.470536	0.036278	0.12804
BDNF	IL2	0.109229	0.619809	0.802801	-0.409877	0.0813608	0.263873	-0.223195	0.294475	0.436259	-0.0454995	0.836677	0.888507
VEGF-A	IL2	0.162341	0.459257	0.752498	-0.279422	0.246642	0.540639	0.175149	0.413013	0.53653	-0.0731949	0.739965	0.867884
Serotonin	IL2	-0.356749	0.0947221	0.286271	0.0687536	0.779727	0.901368	-0.230865	0.289213	0.436156	-0.416831	0.053622	0.173005
FKBP51	IL2	0.425581	0.0429056	0.162088	0.034576	0.89519	0.950644	0.214428	0.350622	0.484374	0.466262	0.0382453	0.131127
IL1b	IL2	0.740565	5.3236e-05	0.000603341	0.855894	2.96077e-06	6.43459e-05	0.947378	2.31193e-12	2.77431e-10	0.943359	1.57163e-11	9.42979e-10
BDNF	IL4	-0.0695143	0.752633	0.874856	-0.28106	0.243766	0.540639	-0.267015	0.207194	0.345323	0.141304	0.520146	0.764657
VEGF-A	IL4	-0.00893755	0.967716	0.967716	-0.276655	0.251548	0.540639	0.279626	0.185724	0.322999	-0.0533597	0.808931	0.883894
Serotonin	IL4	-0.199605	0.361176	0.627254	0.221148	0.362899	0.644923	-0.203113	0.352622	0.484374	-0.501976	0.0172898	0.0691592
FKBP51	IL4	0.533938	0.00868495	0.0437464	-0.0753921	0.773667	0.901368	0.194541	0.398096	0.530795	0.43346	0.0562267	0.173005
IL1b	IL4	0.793629	6.21629e-06	0.000118049	0.872255	1.12661e-06	4.50643e-05	0.901065	1.92633e-09	3.30227e-08	0.867803	8.18522e-08	9.82227e-07
IL2	IL4	0.766396	2.00552e-05	0.000272751	0.842408	6.0351e-06	9.05265e-05	0.880742	1.36402e-08	1.8187e-07	0.902078	4.09589e-09	8.43913e-08
BDNF	IL6	0.0787669	0.72091	0.852555	-0.233333	0.336357	0.630669	-0.302002	0.151498	0.293221	0.0785767	0.721558	0.865869
VEGF-A	IL6	0.0947197	0.667271	0.817558	-0.349123	0.142909	0.408312	0.138381	0.519024	0.612283	-0.226835	0.297949	0.549544
Serotonin	IL6	-0.0847492	0.70063	0.843236	0.0614035	0.802807	0.901368	-0.210526	0.334941	0.482169	-0.132166	0.557667	0.779209
FKBP51	IL6	0.426704	0.0423012	0.162088	0.258211	0.317	0.623606	0.444003	0.0437652	0.131296	0.17174	0.469068	0.731016
IL1b	IL6	0.754076	3.24177e-05	0.0004008	0.714035	0.00059502	0.00375802	0.736293	4.09947e-05	0.000234256	0.617153	0.00170644	0.00787587
IL2	IL6	0.540452	0.00775805	0.0405806	0.590575	0.0077609	0.0358195	0.684158	0.000227154	0.00113577	0.475884	0.0217158	0.0840614
IL4	IL6	0.546097	0.00702259	0.0405806	0.538331	0.0174166	0.0720686	0.626333	0.00105896	0.00470649	0.389918	0.0658742	0.188212
BDNF	IL12p70	0.300964	0.16287	0.377762	-0.308772	0.198359	0.466728	-0.243478	0.251598	0.401784	0.170497	0.43669	0.717846
VEGF-A	IL12p70	0.35236	0.0991476	0.293132	-0.136842	0.576417	0.786024	0.374783	0.0711592	0.181683	0.0904374	0.681529	0.843128
Serotonin	IL12p70	-0.23573	0.278885	0.541833	0.212281	0.382937	0.644923	-0.12747	0.562179	0.636429	-0.590794	0.00378998	0.0168443
FKBP51	IL12p70	0.231314	0.28825	0.545204	-0.147907	0.571042	0.786024	0.212999	0.353917	0.484374	0.248284	0.291193	0.549544
IL1b	IL12p70	0.86249	1.2081e-07	8.21508e-06	0.854386	3.21729e-06	6.43459e-05	0.906087	1.11253e-09	2.34947e-08	0.80524	3.57575e-06	2.38383e-05
IL2	IL12p70	0.814911	2.1924e-06	5.96333e-05	0.742186	0.00027423	0.0018282	0.854781	1.04947e-07	9.68747e-07	0.829088	1.01488e-06	8.3e-06
IL4	IL12p70	0.686375	0.000298677	0.00290144	0.834369	8.9495e-06	0.000119327	0.925419	9.66458e-11	4.23727e-09	0.888065	1.56529e-08	2.08705e-07
IL6	IL12p70	0.643505	0.000923751	0.00661211	0.445614	0.0558626	0.197162	0.617929	0.00129199	0.00553712	0.395947	0.0614465	0.179843
BDNF	IL17A	0.0260613	0.90604	0.933496	-0.316793	0.186345	0.456356	-0.150573	0.482494	0.587084	0.035679	0.871606	0.915042
VEGF-A	IL17A	0.160377	0.464778	0.752498	-0.0170996	0.944608	0.97718	0.330645	0.114541	0.236981	-0.0341924	0.876915	0.915042
Serotonin	IL17A	-0.328272	0.126194	0.336518	0.226795	0.350453	0.644923	-0.124631	0.57099	0.640362	-0.539594	0.0095466	0.0395032
FKBP51	IL17A	0.404961	0.0552556	0.197757	-0.133974	0.608206	0.806109	0.120485	0.602908	0.662372	0.398627	0.0816958	0.227988
IL1b	IL17A	0.654064	0.00071081	0.00537057	0.706485	0.000721534	0.00432921	0.865135	4.89226e-08	5.23602e-07	0.893684	9.35107e-09	1.49321e-07
IL2	IL17A	0.831004	9.09678e-07	3.68169e-05	0.598231	0.00681666	0.0327199	0.864247	5.23602e-08	5.23602e-07	0.901787	4.21956e-09	8.43913e-08
IL4	IL17A	0.803359	3.9204e-06	8.88623e-05	0.797288	4.35641e-05	0.000475245	0.924773	1.05932e-10	4.23727e-09	0.951441	3.23497e-12	3.88196e-10
IL6	IL17A	0.440208	0.0355408	0.151049	0.269094	0.265266	0.558455	0.569327	0.0036878	0.0142753	0.396532	0.0610291	0.179843
IL12p70	IL17A	0.778021	1.24071e-05	0.000187485	0.855882	2.9627e-06	6.43459e-05	0.915326	3.72121e-10	1.11636e-08	0.914997	9.82773e-10	3.93109e-08
BDNF	TNFa	0.301633	0.161891	0.377762	-0.206707	0.395842	0.648677	-0.117993	0.582929	0.647699	0.239232	0.271596	0.549544
VEGF-A	TNFa	0.360757	0.0908097	0.280685	-0.204925	0.400018	0.648677	0.273409	0.196108	0.336185	0.104664	0.634597	0.818834
Serotonin	TNFa	-0.19541	0.371563	0.631657	0.164831	0.500096	0.750143	-0.113165	0.607174	0.662372	-0.47417	0.0257812	0.09375
FKBP51	TNFa	0.377059	0.0761296	0.246515	0.116757	0.655405	0.845684	0.305228	0.17848	0.315898	0.346744	0.134196	0.356585
IL1b	TNFa	0.864662	1.0324e-07	8.21508e-06	0.903451	1.16382e-07	1.39659e-05	0.877903	1.74287e-08	2.09144e-07	0.909554	1.84009e-09	5.52027e-08
IL2	TNFa	0.682927	0.00032929	0.00298556	0.777126	9.05665e-05	0.000782161	0.905601	1.17473e-09	2.34947e-08	0.893017	9.95475e-09	1.49321e-07
IL4	TNFa	0.715034	0.000125872	0.00131681	0.846585	4.87549e-06	8.35799e-05	0.847268	1.76182e-07	1.51013e-06	0.856748	1.8078e-07	1.97215e-06
IL6	TNFa	0.791213	6.94407e-06	0.000118049	0.77515	9.69145e-05	0.000782161	0.788774	4.66404e-06	3.10936e-05	0.572054	0.00434274	0.0186117
IL12p70	TNFa	0.827941	1.08285e-06	3.68169e-05	0.819699	1.74614e-05	0.000209537	0.827272	6.17973e-07	4.6348e-06	0.804117	3.77818e-06	2.38622e-05
IL17A	TNFa	0.565184	0.00495033	0.030602	0.693819	0.000984445	0.0056254	0.828132	5.87446e-07	4.6348e-06	0.81256	2.47548e-06	1.74739e-05
BDNF	PCL-5	-0.174148	0.405098	0.671871	-0.446088	0.0635173	0.214856	-0.404851	0.055328	0.144334	-0.309302	0.161305	0.411841
VEGF-A	PCL-5	-0.0446928	0.832006	0.898091	-0.584708	0.0108153	0.0463513	-0.0935413	0.671184	0.706509	-0.291208	0.188554	0.454446
Serotonin	PCL-5	-0.195724	0.348435	0.624898	0.0448172	0.859838	0.926129	-0.419803	0.0517679	0.141645	-0.254877	0.264845	0.549544
FKBP51	PCL-5	0.496514	0.0159552	0.0723303	-0.0579799	0.831105	0.914425	0.139375	0.557848	0.636429	0.159778	0.513503	0.764657
IL1b	PCL-5	-0.0335154	0.879335	0.912897	0.27203	0.274821	0.563127	0.378125	0.0752362	0.18809	0.133484	0.55371	0.779209
IL2	PCL-5	0.142114	0.517734	0.788011	0.241616	0.334088	0.630669	0.294778	0.172116	0.315898	0.104727	0.642778	0.818859
IL4	PCL-5	0.0632	0.77451	0.885154	0.150866	0.550137	0.776663	0.350409	0.101163	0.225636	0.131185	0.560622	0.779209
IL6	PCL-5	0.04122	0.851865	0.898091	0.321016	0.193984	0.465562	0.290315	0.179009	0.315898	0.0180996	0.936281	0.960288
IL12p70	PCL-5	-0.092125	0.675897	0.820732	0.0927612	0.714298	0.883668	0.230141	0.29077	0.436156	0.00395928	0.986048	0.986048
IL17A	PCL-5	0.136625	0.534195	0.789657	-0.130997	0.604377	0.806109	0.293641	0.173855	0.315898	0.127944	0.570429	0.779209
TNFa	PCL-5	-0.0502169	0.82	0.898091	0.024417	0.923386	0.963533	0.153063	0.485645	0.587084	0.0539711	0.811459	0.883894
BDNF	DASS-21 anxiety	0.0424467	0.84034	0.898091	-0.398207	0.101698	0.321151	-0.499509	0.0152336	0.0545054	-0.166889	0.457897	0.72988
VEGF-A	DASS-21 anxiety	-0.189467	0.36436	0.627254	-0.444682	0.0644569	0.214856	-0.19153	0.381321	0.51414	-0.246304	0.269174	0.549544
Serotonin	DASS-21 anxiety	-0.237701	0.25256	0.4978	-0.347507	0.157658	0.414473	-0.419529	0.0519363	0.141645	-0.234217	0.306829	0.549544
FKBP51	DASS-21 anxiety	0.132502	0.546717	0.789657	0.304018	0.252298	0.540639	0.0603206	0.800561	0.828166	0.186046	0.445706	0.722766
IL1b	DASS-21 anxiety	-0.296223	0.169925	0.385163	0.203856	0.417152	0.667443	0.344753	0.107177	0.225636	0.111962	0.619853	0.817388
IL2	DASS-21 anxiety	-0.301098	0.162673	0.377762	0.159345	0.527672	0.762555	0.301119	0.162643	0.304956	0.0518516	0.818742	0.883894
IL4	DASS-21 anxiety	-0.231134	0.288638	0.545204	0.0148644	0.953319	0.977763	0.373355	0.0792955	0.190309	0.103011	0.648263	0.818859
IL6	DASS-21 anxiety	-0.0962757	0.662118	0.817558	0.379194	0.120683	0.362049	0.426895	0.0421989	0.129843	-0.0961319	0.670423	0.838029
IL12p70	DASS-21 anxiety	-0.343333	0.108727	0.312142	-0.121469	0.631131	0.823214	0.257416	0.235705	0.382224	-0.149091	0.507846	0.764657
IL17A	DASS-21 anxiety	-0.202627	0.353801	0.624898	-0.164313	0.514709	0.762531	0.269012	0.214521	0.352638	0.0649617	0.773948	0.869327
TNFa	DASS-21 anxiety	-0.285013	0.187441	0.408097	-0.00430344	0.986479	0.986479	0.141206	0.52044	0.612283	0.0555094	0.806183	0.883894
PCL-5	DASS-21 anxiety	0.520294	0.00767123	0.0405806	0.754852	7.6618e-05	0.000766181	0.785866	8.82844e-06	5.57586e-05	0.787823	8.09205e-06	4.85523e-05
BDNF	DASS-21 depression	-0.146919	0.483426	0.769033	-0.35606	0.146998	0.409496	-0.31768	0.139635	0.274691	-0.228851	0.305634	0.549544
VEGF-A	DASS-21 depression	-0.110962	0.59747	0.794178	-0.602648	0.00811994	0.0360886	-0.049218	0.823526	0.844642	-0.128338	0.569231	0.779209
Serotonin	DASS-21 depression	0.0402093	0.848658	0.898091	-0.218944	0.382732	0.644923	-0.166906	0.45785	0.572313	-0.205887	0.370592	0.630693
FKBP51	DASS-21 depression	0.342027	0.110168	0.312142	0.0568197	0.83444	0.914425	0.0420988	0.860116	0.874694	0.0702177	0.77515	0.869327
IL1b	DASS-21 depression	0.125873	0.567128	0.789657	0.15702	0.533789	0.762555	0.428047	0.0415867	0.129843	0.254761	0.252546	0.549544
IL2	DASS-21 depression	0.281834	0.192626	0.408097	-0.094529	0.709076	0.883668	0.304098	0.15832	0.301562	0.228541	0.306307	0.549544
IL4	DASS-21 depression	0.300275	0.163882	0.377762	-0.0433495	0.864387	0.926129	0.364909	0.0868855	0.204436	0.281663	0.204121	0.471048
IL6	DASS-21 depression	0.123402	0.574824	0.789657	0.270915	0.276871	0.563127	0.222446	0.307644	0.450211	-0.0735597	0.744934	0.867884
IL12p70	DASS-21 depression	0.125064	0.569641	0.789657	-0.0685581	0.786927	0.901368	0.274427	0.20508	0.345323	0.0874764	0.698686	0.850536
IL17A	DASS-21 depression	0.314685	0.143612	0.375602	-0.182269	0.469136	0.72295	0.32882	0.125526	0.251051	0.228491	0.306417	0.549544
TNFa	DASS-21 depression	0.114952	0.601473	0.794178	-0.05181	0.838223	0.914425	0.209431	0.337519	0.482169	0.1996	0.37316	0.630693
PCL-5	DASS-21 depression	0.64737	0.000468694	0.0039839	0.721718	0.000221462	0.00156326	0.892688	1.02658e-08	1.53987e-07	0.826503	1.17381e-06	8.80358e-06
DASS-21 anxiety	DASS-21 depression	0.455781	0.0220364	0.0966759	0.747662	9.77701e-05	0.000782161	0.623654	0.00147413	0.00609986	0.782171	1.0381e-05	5.41619e-05
BDNF	DASS-21 stress	-0.0185509	0.929866	0.943745	-0.26315	0.291408	0.582816	-0.356138	0.0953285	0.219989	-0.165297	0.462257	0.72988
VEGF-A	DASS-21 stress	-0.125992	0.548435	0.789657	-0.545792	0.0191274	0.0765098	-0.247705	0.254463	0.401784	-0.331162	0.132203	0.356585
Serotonin	DASS-21 stress	-0.194398	0.351773	0.624898	-0.0303218	0.90493	0.952558	-0.424926	0.0486875	0.139107	-0.237104	0.300732	0.549544
FKBP51	DASS-21 stress	0.659995	0.000610839	0.00488671	-0.116412	0.667674	0.85235	0.265002	0.258834	0.403378	0.25161	0.298746	0.549544
IL1b	DASS-21 stress	0.116227	0.597418	0.794178	0.145111	0.565621	0.786024	0.179561	0.41232	0.53653	0.0303982	0.893175	0.923974
IL2	DASS-21 stress	0.150523	0.493	0.770666	0.128516	0.611299	0.806109	0.1295	0.555918	0.636429	0.0500432	0.824968	0.883894
IL4	DASS-21 stress	0.280369	0.195047	0.408097	0.0636803	0.80179	0.901368	0.173593	0.428281	0.543268	0.0778202	0.730677	0.867884
IL6	DASS-21 stress	0.094917	0.666617	0.817558	0.223082	0.373575	0.644923	0.178245	0.415811	0.53653	-0.0647738	0.774585	0.869327
IL12p70	DASS-21 stress	-0.0521356	0.813238	0.898091	-0.0119121	0.962583	0.978898	0.0855528	0.697921	0.728265	-0.121309	0.590737	0.787649
IL17A	DASS-21 stress	0.193362	0.376694	0.632474	-0.242093	0.333105	0.630669	0.15182	0.489237	0.587084	0.0116843	0.958842	0.9669
TNFa	DASS-21 stress	0.0427907	0.846285	0.898091	-0.0772117	0.760733	0.901368	0.0153074	0.944734	0.944734	-0.0157775	0.944442	0.96045
PCL-5	DASS-21 stress	0.565818	0.00319841	0.0207135	0.865132	4.15842e-07	2.49505e-05	0.748639	3.97251e-05	0.000234256	0.828699	1.0375e-06	8.3e-06
DASS-21 anxiety	DASS-21 stress	0.355371	0.0812801	0.257072	0.622753	0.00256757	0.013396	0.708807	0.000153169	0.000799144	0.837996	6.0305e-07	6.0305e-06
DASS-21 depression	DASS-21 stress	0.254079	0.220352	0.448623	0.730756	0.000168309	0.00126232	0.591842	0.00293069	0.0117227	0.783629	9.7418e-06	5.31371e-05
BDNF	WHO-5	0.0730418	0.72861	0.854232	-0.00723515	0.977269	0.985482	0.406162	0.0544684	0.144334	0.109194	0.628585	0.818834
VEGF-A	WHO-5	0.252927	0.222524	0.448623	0.0692507	0.784822	0.901368	0.109733	0.618185	0.668308	0.0865631	0.701692	0.850536
Serotonin	WHO-5	0.292944	0.155278	0.377762	0.631525	0.00493727	0.0246863	0.425333	0.048449	0.139107	0.439819	0.0460311	0.153437
FKBP51	WHO-5	-0.392255	0.0641296	0.223632	-0.1698	0.529547	0.762555	-0.0287803	0.90413	0.911728	-0.132446	0.588842	0.787649
IL1b	WHO-5	0.082231	0.709144	0.845996	0.217055	0.386954	0.644923	-0.504971	0.0139861	0.0524479	-0.288342	0.19314	0.454446
IL2	WHO-5	-0.143076	0.514875	0.788011	0.192309	0.444567	0.701948	-0.498627	0.0154432	0.0545054	-0.28887	0.192289	0.454446
IL4	WHO-5	-0.129761	0.555117	0.789657	0.338685	0.169194	0.431985	-0.483621	0.0193861	0.0646203	-0.327582	0.136691	0.356585
IL6	WHO-5	0.0538229	0.807303	0.898091	0.353489	0.150148	0.409496	-0.346424	0.105374	0.225636	-0.127618	0.57142	0.779209
IL12p70	WHO-5	0.152836	0.4863	0.769033	0.225323	0.368666	0.644923	-0.345585	0.106276	0.225636	-0.14403	0.522515	0.764657
IL17A	WHO-5	-0.0356516	0.871704	0.911936	0.34655	0.158882	0.414473	-0.428861	0.0411584	0.129843	-0.298893	0.176622	0.441554
TNFa	WHO-5	0.00910022	0.967128	0.967716	0.361372	0.140634	0.408312	-0.347197	0.104547	0.225636	-0.250579	0.260683	0.549544
PCL-5	WHO-5	-0.477152	0.0158714	0.0723303	-0.290284	0.214404	0.494779	-0.808758	3.00225e-06	2.11923e-05	-0.773043	1.52919e-05	7.64597e-05
DASS-21 anxiety	WHO-5	-0.217507	0.296289	0.55199	-0.468118	0.0373809	0.140178	-0.661372	0.000589454	0.00282938	-0.690947	0.000261901	0.00125712
DASS-21 depression	WHO-5	-0.523927	0.00718481	0.0405806	-0.317177	0.173003	0.432509	-0.730203	7.63544e-05	0.000416479	-0.834871	7.26366e-07	6.70492e-06
DASS-21 stress	WHO-5	-0.294558	0.15291	0.377762	-0.206585	0.382188	0.644923	-0.640341	0.00099734	0.00460311	-0.785328	9.0407e-06	5.16611e-05
BDNF	CAPS5	-0.487186	0.0135101	0.0656204	nd	nd	nd	nd	nd	nd	nd	nd	nd
VEGF-A	CAPS5	-0.269802	0.192134	0.408097	nd	nd	nd	nd	nd	nd	nd	nd	nd
Serotonin	CAPS5	-0.134516	0.521478	0.788011	nd	nd	nd	nd	nd	nd	nd	nd	nd
FKBP51	CAPS5	0.381971	0.0720789	0.239091	nd	nd	nd	nd	nd	nd	nd	nd	nd
IL1b	CAPS5	-0.0424634	0.847447	0.898091	nd	nd	nd	nd	nd	nd	nd	nd	nd
IL2	CAPS5	-0.118039	0.591677	0.794178	nd	nd	nd	nd	nd	nd	nd	nd	nd
IL4	CAPS5	0.0955702	0.664453	0.817558	nd	nd	nd	nd	nd	nd	nd	nd	nd
IL6	CAPS5	0.0637195	0.772704	0.885154	nd	nd	nd	nd	nd	nd	nd	nd	nd
IL12p70	CAPS5	-0.202626	0.353803	0.624898	nd	nd	nd	nd	nd	nd	nd	nd	nd
IL17A	CAPS5	-0.0203481	0.926576	0.943745	nd	nd	nd	nd	nd	nd	nd	nd	nd
TNFa	CAPS5	-0.0562569	0.798758	0.898091	nd	nd	nd	nd	nd	nd	nd	nd	nd
PCL-5	CAPS5	0.593436	0.00176615	0.0120098	nd	nd	nd	nd	nd	nd	nd	nd	nd
DASS-21 anxiety	CAPS5	0.322313	0.116107	0.322255	nd	nd	nd	nd	nd	nd	nd	nd	nd
DASS-21 depression	CAPS5	0.3735	0.0659009	0.224063	nd	nd	nd	nd	nd	nd	nd	nd	nd
DASS-21 stress	CAPS5	0.298607	0.147082	0.377417	nd	nd	nd	nd	nd	nd	nd	nd	nd
WHO-5	CAPS5	-0.413679	0.039819	0.159276	nd	nd	nd	nd	nd	nd	nd	nd	nd
Bold and shading indicate statistically significant correlations (shown in Figure 3).
